# A spectrum of *BRCA1* and *BRCA2* germline deleterious variants in ovarian cancer in Russia

**DOI:** 10.1101/2021.07.22.21260831

**Authors:** Andrey Kechin, Ulyana Boyarskikh, Alexey Barinov, Alexander Tanas, Svetlana Kazakova, Anastasia Zhevlova, Evgeniy Khrapov, Sergey Subbotin, Olga Mishukova, Tatiana Kekeeva, Irina Demidova, Maxim Filipenko

## Abstract

Pathogenic mutations in *BRCA1* and *BRCA2* genes are essential biomarkers of an increased breast and ovarian cancer risk and tumor sensitivity to poly ADP ribose (PARP) inhibitors. In many countries, their detection includes patient prescreening with quantitative PCR (qPCR) identifying several founder mutations. In Russia, eight mutations are included in such tests, among which c.5266dup (5382insC) is the most frequently identified one. Here, we showed the distribution of 1406 pathogenic or likely pathogenic mutations in *BRCA1/2* genes identified in ovarian cancer patients recruited into the study from 72 Russian regions in 2015-2021. The most of mutations were detected with qPCR, for qPCR mutation negative samples, targeted next-generation sequencing (NGS) covering whole coding sequences of the genes was applied. As expected, the most abundant mutations were c.5266dupC (41.0%), c.4035delA (7.0%), c.1961delA (6.3%), c.181T>G (5.2%), c.3756_3759delGTCT (1.8%), c.3700_3704delGTAAA (1.5%), and c.68_69delAG (1.5%). However, we identified several mutations which were more frequent than the founder c.5946delT mutation (also known as 6174delT, 0.5% of participants): c.5152+1G>T (1.2%), c.1687C>T (1.0%), c.4689C>G (0.9%), c.1510delC (0.6%), c.2285_2286delGA (0.6%) in the *BRCA1* gene; and c.5286T>G (1.2%), c.2808_2811delACAA (0.8%), c.658_659delGT (0.7%), c.7879A>T (0.6%), c.3847_3848delGT (0.6%) in the *BRCA2* gene. Having developed an NGS-targeted panel on SNPs flanking *BRCA2* c.5286T>G, we showed the founder effect for this mutation and suggested that it arose about 700 years ago that is twice later that it is thought for the c.5266dupC. The total occurrence of mutations identified in at least 10 participants (13 mutations) was only 70%. To our knowledge, eighty-nine mutations (identified in 8% of participants) have not been described previously. Thus, this study may help in improving prescreening qPCR tests and extend our knowledge about the *BRCA1* and *BRCA2* genes variability in ovarian cancer patients.
