## Supplementary Table 1 for "A spectrum of *BRCA1* and *BRCA2* germline deleterious variants in ovarian cancer in Russia"

### Sheet: NGS_Primerplex_Internal_Primers
#	Left_Primer_Seq	Right_Primer_Seq	Amplicon_Name	Chrom	Amplicon_Start	Amplicon_End	Amplicon_Length	Amplified_Block_Start	Amplified_Block_End	Left_Primer_Tm	Right_Primer_Tm	Left_Primer_Length	Right_Primer_Length	Left_GC	Right_GC	Desired_Multiplex	Designed_Multiplex
1	ACAACACACACACCACACAAAC	GTGTATATGTGGTGTGCATGTATTGT	chr13_rs201463755	chr13	27546865	27546939	75	27546887	27546913	64	63	22	26	45	38	1	1
2	ACCTCTGAGCTACCACTTCCTC	ACAATGCTACATTGTCTTACATGAC	chr13_rs9554211	chr13	28529984	28530055	72	28530006	28530030	65	61	22	25	55	36	1	1
3	ACGTATAGGGCTGAGTTTGTTTTG	AAGAGACTTCTGAATGGACTCTACT	chr13_rs661732	chr13	29528956	29529030	75	29528980	29529005	63	62	24	25	42	40	1	1
4	AGCTCAGAGGCCTAGGGTA	GAAAAAAAATTACTGAGACACTGTGGTC	chr13_rs9508456	chr13	30016317	30016390	74	30016336	30016362	63	63	19	28	58	36	1	1
5	AAAGGCTTTTAAAAGAAAACCTGAA	GCCAAGAACTTTATTTAATTTTTTCCAT	chr13_rs818608	chr13	30513023	30513097	75	30513048	30513069	60	60	25	28	28	25	1	1
6	TGTAGTCAGTTTCACGGTCTCAT	AGGCTAAGACAGAGTGGGACT	chr13_rs35923108	chr13	31018907	31018981	75	31018930	31018960	63	64	23	21	43	52	1	1
7	TGATTGCCTGGCCCCTTG	TGTAGCAGCACTGTGAGTAC	chr13_rs4356336	chr13	31319507	31319581	75	31319525	31319561	64	61	18	20	61	50	1	1
8	TGGGTCTCTGTGTGCATTCATAT	AGAGCTTTTATTCTTGTCATATACATATACA	chr13_rs1475283	chr13	31818855	31818929	75	31818878	31818898	64	61	23	31	43	26	1	1
9	GATTCCCAAGAGAAAGTACTGGT	GTGTGACATTTTTGCTGCCA	chr13_rs12868737	chr13	32300789	32300863	75	32300812	32300843	62	62	23	20	43	45	1	1
10	AAATTATTTAACCCTCAAGCCTATCCTTT	GAGGTAGGCAGTCTCATTCCAAT	chr13_rs798972	chr13	32737525	32737599	75	32737554	32737576	63	64	29	23	31	48	1	1
11	TGCAATTAACATAATAAACAAGCAAATTAT	GACCTATCTTTTGACAATGGTATAAAAA	chr13_rs798989	chr13	32781253	32781346	94	32781283	32781318	60	60	30	28	20	29	1	1
12	GGTCCCATTCAGCATTTACTACTTT	AGAGCTCCTTGAGACAGCA	chr13_rs12877839	chr13	32847783	32847857	75	32847808	32847838	63	62	25	19	40	53	1	1
13	CGGAGCCCACCCTTTT	ATGGGGGCCTTGCTGCTT	chr13_rs206115	chr13	32888457	32888534	78	32888473	32888516	61	66	16	18	62	61	1	1
14	CAGTTGGTGTGCGTGCAA	TGAGACTTAAGGGACATGGCA	chr13_rs206319	chr13	32986191	32986264	74	32986209	32986243	63	63	18	21	56	48	1	1
15	AGGTTGGTTAATGAGCACAAACAT	ACCCTACACTGCTATGAAACATTGA	chr13_rs1088550	chr13	33036622	33036696	75	33036646	33036671	63	64	24	25	38	40	1	1
16	CATCAAATTTTAACTGCTTTTTTTCCTA	TGTATTTTCTCTCTGGAAATTGTAAGG	chr13_rs2010997	chr13	33070451	33070533	83	33070479	33070506	60	61	28	27	25	33	1	1
17	AAGGTAGAAATAACCCTAGGACACAT	TATTCCATTGCATGTTAATAGCACGT	chr13_rs9595795	chr13	33122769	33122843	75	33122795	33122817	63	63	26	26	38	35	1	1
18	AGCCAGGGTGAGCAAATG	GGAATGCACGAATGGAAGC	chr13_rs2149859	chr13	33553583	33553669	87	33553601	33553650	62	61	18	19	56	53	1	1
19	TTCCTGCTCTAGTTGTTTGCA	GAAGGAACAATATATCAGAACTATACTTTAGG	chr13_rs7328041	chr13	33876929	33877003	75	33876950	33876971	62	62	21	32	43	31	1	1
20	GTCTGTGGTATTTTGTTTTGGCA	ATATATGGTGTTTTCATTGTTAAGTTGT	chr13_rs9538629	chr13	34369011	34369080	70	34369034	34369052	62	60	23	28	39	25	1	1
21	GGGATAGGATTGCAACACATAAA	TTTCTAACAAAGCCATTCTCCTATG	chr13_rs7329029	chr13	34863065	34863139	75	34863088	34863114	61	61	23	25	39	36	1	1
22	AGATGATGAAGAGAGAATAATATACTATTGAA	TTCTGGTGAATTCTAAATGGAAAATGC	chr13_rs1396310	chr13	35292967	35293041	75	35292999	35293014	60	63	32	27	25	33	1	1
23	AAAACTATGATATAACATTGCATTGTGAT	TTCCTAATATCAAATACTAATTTAAACTGACTTA	chr13_rs2068462	chr13	35768005	35768079	75	35768034	35768045	61	60	29	34	24	21	1	1
24	CCTGCACACTTGACAAGAAAGT	TGCTCCCCATGTAAGATTTTCTGT	chr13_rs9574293	chr13	36218012	36218086	75	36218034	36218062	63	64	22	24	45	42	1	1
25	AATAAAGAACTTTTAAAGCTCCTAGAAATT	TCTGACTTACTGAGAAATTAATTTTACCT	chr13_rs9315379	chr13	36617432	36617511	80	36617462	36617482	60	61	30	29	23	28	1	1
26	GGTTCATTCTCCTTATTGAAGTCTT	ACGACTGTGAGAATAGTGAGGA	chr13_rs751254	chr13	37088488	37088562	75	37088513	37088540	61	62	25	22	36	45	1	1
27	AGTCTTTAAATTTTTGGAATGCTATTCAT	ACAATGACAATTTGATAATGTCTTCAA	chr13_rs9576151	chr13	37570438	37570512	75	37570467	37570485	61	60	29	27	24	26	1	1
28	TCTCTCACTCTCTTCCTTCAGAT	AAAATGTGCAGAGATATCTTCCAG	chr13_rs9532064	chr13	38053595	38053669	75	38053618	38053645	62	61	23	24	43	38	1	1
